# A systematic literature review of methodological approaches, challenges, and opportunities in the application of Mendelian randomisation to lifecourse epidemiology

**DOI:** 10.1101/2023.05.16.22283780

**Authors:** Grace M. Power, Eleanor Sanderson, Panagiota Pagoni, Abigail Fraser, Tim Morris, Claire Prince, Timothy M. Frayling, Jon Heron, Tom G. Richardson, Rebecca Richmond, Jessica Tyrrell, George Davey Smith, Laura D. Howe, Kate Tilling

## Abstract

**Background:** Diseases diagnosed in adulthood may have antecedents throughout – including prenatal – life. Gaining a better understanding of how exposures at different stages in the lifecourse influence health outcomes is key to elucidating the potential benefits of specific disease prevention strategies. However, confounding is highly likely in studies with earlier life or time-varying exposures. Mendelian randomisation (MR) is therefore increasingly used to estimate causal effects of exposures across the lifecourse on later life outcomes.

**Methods:** This systematic literature review aims to identify MR methods used to perform lifecourse investigations and review previous work that has utilised MR to elucidate the effects of factors acting at different stages of the lifecourse. We conducted a systematic search in PubMed, Embase, Medline and MedRXiv databases to comprehensively obtain lifecourse epidemiology studies that have employed MR.

**Results:** Thirteen methodological studies were identified. Four studies focused on the impact of time-varying exposures on the interpretation of “standard” MR techniques, five presented methods for analysing repeat measures of the same exposure, and four described novel methodological approaches to handling parental exposures in relation to offspring outcomes. A further 84 studies presented the results of an applied research question with relevance to lifecourse epidemiology. Over half of these estimated effects in a single generation and were largely confined to the exploration of questions regarding body composition. Of the one generational studies employed in this review, 59% estimated the effect of exposures at birth, birth to/and childhood, birth to/and adolescence or birth to/and adulthood, 30% at childhood, childhood to/and adolescence or childhood to/and adulthood, and 11% at adolescence or adulthood. The remaining looked across two generations. These estimated effects of maternal exposures, with one study additionally examining paternal exposures, in relation to offspring outcomes.

**Conclusion:** There is a growing body of research focused on the development and application of MR methods to address lifecourse research questions. The possibility that genetic effects have different levels of importance in the progression of an exposure at different ages should be more commonly considered for application in an MR context. Limitations exist, however, specifically regarding data constraints.
