## Supplementary Table 1 for "A systematic literature review of methodological approaches, challenges, and opportunities in the application of Mendelian randomisation to lifecourse epidemiology"

### Sheet: Study overview
Table 1. An overview of studies presenting or testing an approach to lifecourse Mendelian randomisation
Study number	Title	First author(s)	Year	Aim	Methodological approach	Challenges in methodological application	Scenarios	Sample size	Assumptions	Proposed instrument(s)	Exposure	Exposure age(s) in years	Exposure population source	Exposure sample size	Outcome	Outcome age(s) in years	Outcome population source	Outcome sample size	Overview of results	Limitations considered	Conclusions
1	Mendelian randomization analysis of a time-varying exposure for binary disease outcomes using functional data analysis methods	Ying Cao	2016	Authors propose using the functional principal component analysis method to recover the underlying individual trajectory of the time-varying exposure from the sparsely and irregularly observed longitudinal data, and then conduct MR analysis using the recovered curves. They further propose two MR analysis methods. The first assumes a cumulative effect of the time-varying exposure variable on the d…	i) The first method (referred to as PACE+2SRI (2 stage residual inclusion)) assumes that the time-varying exposure variable has a cumulative effect on the risk of the disease. A linear regression model is fitted in the first stage. A logistic regression model is then fitted in the second stage. ii) As gene expression levels change over time, the genetic effect on a time-varying exposure variable …	Consistent effect size estimation is challenging in causal inference and is subject to strong assumptions.	Authors considered two simulation setups - i) using the parameter estimates obtained from studying the effect of BMI on the risk of T2D using the GRS as the IV in the FHS data analysis, Authors analysed each simulated dataset using 4 methods: 2SRI using just the first measurment of the time-varying exposure variable, PACE+2SRI, PACE+2SFRI and the IV-outcome association test. and ii) simulating th…	1722	Authors imulate data by assuming that genetic variants have time-varying effects on the exposure variable and the exposure variable has a cumulative effect on the disease risk.	14 selected BMI SNPs identified from large-scale meta-analyses. The SNP data were extracted from the FHS Candidate Gene Association Resource (CARe) study. 14 HDL SNPs as used in a previous MR study. Authors extracted two of the 14 HDL SNPs from the FHS CARe study data and imputed the rest of the 14 SNPs from the FHS Affymetrix 500K array using the 1000 Genomes Project haplotypes as the reference …	BMI and HDL	25 to 75	The Framingham Heart Study	The sample size for analyzing the effect of BMI on the risk of T2D was 1,722 with 171 cases, while those for analyzing the effects of BMI and HDL on the risk of CHD were 1,709 with 113 cases and 1,669 with 110 cases, respectively.	T2D and CHD	25 to 75	The Framingham Heart Study	NA	Simulation studies mimicking the real data show that the proposed functional data analysis based methods incorporating longitudinal data have substantial power gains compared to standard MR analysis using only one measurement. Authors used the Framingham Heart Study data to demonstrate the performance of the new methods as well as inconsistent results produced by the standard MR analysis that rel…	The two new proposed methods are only aimed for hypothesis testing, not for causal effect size estimation. Authors simulation studies showed that the new methods were able to control the Type I error rates well, confirming that the new methods are valid for testing purpose. However, statistical models that are valid for testing may not provide consistent estimates.	The two proposed methods for incorporating longitudinal data of a time-varying exposure will help improve the versatility of the MR analysis. These novel methods are readily applicable to existing longitudinal cohort studies, such as the FHS, and new large-scale electronic health record (EHR) based longitudinal cohorts.
2	Maternal and fetal genetic effects on birth weight and their relevance to cardio-metabolic risk factors	Nicole M Warrington	2019	To apply a structural equation model that was recently developed to partition genetic effects on birth weight into maternal and fetal components at genome-wide significant loci so as to estimate maternal- and fetal-specific genetic effects across the genome in a computationally efficient manner, and use the results for downstream analyses.	In expanded genome-wide association analyses of own birth weight (n=321,223) and offspring birth weight (n=230,069 mothers), authors identified 190 independent association signals (129 novel). Authors then used structural equation modelling to decompose the contributions of direct fetal and indirect maternal genetic effects, and then applied Mendelian randomization to illuminate causal pathways. …	The SEM was computationally intensive to fit, making it difficult to run on all SNPs across the genome. Therefore, authors developed an approximation of the SEM using a linear transformation and ordinary least squares linear regression, which they refer to as WLM-adjusted analyses. Authors claim that previous attempts to estimate causal effects of maternal exposures on offspring birth weight were…	NA	NA	NA	693 height-associated SNPs, 33 fasting glucose-associated SNPs, 18 SNPs associated with the disposition index—a measure of insulin’s response to glucose, adjusted for insulin sensitivity, 209 lead birth-weight-associated SNPs	Maternal intrauterine exposures: Height, fasting glucose, disposition index of insulin secretion, insulin sensitivity, SBP and DBP.	NA (maternal)	External studies: Height - Wood et al. 2014 (PMID: 25282103), Fasting Glucose - Scott et al. 2012 (PMID: 22885924), Insulin secretion - SNP list from Scott et al. 2014 (PMID: 24947364); Effect sizes from disposition index GWAS in Prokopenko et al. 2014 (PMID: 24699409), SBP - Warren et al. 2017 (PMID: 28135244); Ehret et al. 2016 (PMID: 27618452); Surendran et al. 2016 (PMID: 27618447); Ehret et …	Mixed	Birthweight	0	Early Growth Genetics (EGG) Consortium and the UK Biobank	NA	Both indirect maternal and direct fetal genetic effects drive the observational relationship between lower birth weight and higher later blood pressure: maternal blood pressure-raising alleles reduce offspring birth weight, but only direct fetal effects of those alleles, once inherited, increase later offspring blood pressure. Using maternal birth weight-lowering genotypes to proxy for an adverse…	First, the MR results concern birth weight variation within the normal range and do not necessarily reflect the effects of extreme environmental events (e.g. famine), which may exert qualitatively different effects. Additionally, we have assumed a linear relationship between birth weight and later life traits, which may be an oversimplification for some traits such as T2D. Second, birth weight is…	The systematic separation of fetal from maternal genetic effects in a well-powered study has enhanced the authors understanding of the regulation of birth weight and of its links with later cardio-metabolic health. In particular, authors show that the association between lower birth weight and higher adult blood pressure is attributable to genetic effects, and not to intrauterine programming. In …
3	Interpretation and Potential Biases of Mendelian Randomization Estimates With Time-Varying Exposures	Jeremy Labrecque	2019	To explore issues related to MR with time-varying exposures and the estimation of lifetime effects. Authors provide a definition of a lifetime effect and derive the conditions under which common approaches to MR estimates can be interpreted in this way. They begin with a simple empirical example to demonstrate a case where confusion arises in the interpretation of an MR study.	Authors use an empirical example with data from the Rotterdam Study (Rotterdam, the Netherlands, 2009–2013) to demonstrate how confusion can arise when estimating “lifetime effects.” They provide one possible definition of a lifetime effect: the average change in outcome measured at time t when the entire exposure trajectory from conception to time t is shifted by 1 unit. They show that MR only e…	Studies with larger sample sizes are needed to assess transgenerational effects with greater statistical power	Authors simulated a longitudinal relationship between a binary genetic variant G⁠, an exposure A⁠, and an outcome Y⁠, running the simulations to age 30 years and age 50 years, with relationships between variables informed in part by prior literature on FTO and BMI. Authors used 4 different gene-exposure relationships. Authors proposed 16 hypothetical scenarios to investigate possible magnitudes o…	NA	NA	SNP rs9939609 located in the fat mass and obesity-associated gene (FTO)	BMI	55 +	Rotterdam Study, a prospective cohort study of people aged 55 years or older living in Rotterdam, the Netherlands	5123	Systolic blood pressure	55 +	Rotterdam Study, a prospective cohort study of people aged 55 years or older living in Rotterdam, the Netherlands	5123	Genetic variants whose genetic effect on the exposure of interest changes over time cannot typically be used to validly estimate lifetime effects with MR. We show this by deriving a bias formula in a simple case, deriving bias in several hypothetical scenarios, and computing inconsistent estimates in an empirical example. Indeed, when the genetic effect on exposure changes with time, the MR estim…	Authors have proposed one definition of a lifetime effect in MR, but certainly other interpretations could be given. One possible alternative is the effect of a point intervention at conception. Their interpretation and this interpretation are equivalent with time-fixed exposures or genetic variants whose relationship to the exposure does not change with time. They demonstrate that estimating thi…	In conclusion, authors have provided a definition of lifetime effects that can be used in MR studies. In so doing, they have also demonstrated that many genetic variants used in MR studies cannot be leveraged to validly estimate this definition of lifetime effect. Authors recommend that investigators in future MR studies carefully consider the effect of interest and how genetic variants whose eff…
4	Use of genetic variation to separate the effects of early and later life adiposity on disease risk: mendelian randomisation study	Thomas G Richardson	2020	To evaluate whether body size in early life has an independent effect on risk of disease in later life or whether its influence is mediated by body size in adulthood.	Authors identified genetic instruments by undertaking a genome-wide association study of 453 169 participants in the UK Biobank study with measures of body size in adulthood (mean age 56.5) and who self-reported perceived body size at age 10 years. This allowed them to conduct both univariable and multivariable mendelian randomisation analyses to discern whether the predicted causal influence of …	Although there are variations in the single nucleotide polymorphisms associated with each of early life and adult body size used, considerable overlap also exists in the single nucleotide polymorphisms associated with each time point. The univariable mendelian randomisation analyses therefore capture pleiotropic effects of the single nucleotide polymorphisms through the other time point as well a…	A simulation was conducted to identify how misclassification, affecting only one exposure (self reported child body size), could influence the effect estimation in the multivariable mendelian randomisation analyses. Within this model we investigated five misclassification scenarios; (1) no misclassification in either exposure, (2) random misclassification of 15% of the data in exposure 1 (the equ…	NA	Simulations do not cover all of the potential scenarios for measurement error. In the scenarios considered, however, Misclassification of early life body size only introduces bias in the estimated effect of adult body size on the outcome when the misclassification in early life body size is dependent on actual adult body size and there is an effect of early life body size on the outcome. The simu…	295 and 557 independent associations were detected with early life and adult body size, respectively, based on conventional genome-wide corrections	Body size	Early life mean age: 10, adult mean age: 56.5	UK Biobank	453169	Coronary artery disease, type 2 diabetes, breast cancer, and prostate cancer	NA	CAD: CardiogramplusC4D, T2D: studies collaborating in the DIAGRAM consortium, breast cancer: studies collaborating in the Breast Cancer Association Consortium, prostate cancer: studies collaborating in the PRACTICAL consortium	CAD: N = 184,305, cases =60,801, controls = 123,504, mixed population - females and males. T2D: N = 69,033, cases = 12,171, controls = 56,862, European males and females. Breast cancer: N = 228,951, cases = 122,977, controls = 105,974, European females. Prostate cancer: N = 140,254, cases = 79,148, controls=61,106, European males.	Having a larger genetically predicted body size in early life was associated with an increased odds of coronary artery disease (odds ratio 1.49 for each change in body size category unless stated otherwise, 95% confidence interval 1.33 to 1.68) and type 2 diabetes (2.32, 1.76 to 3.05) based on univariable mendelian randomisation analyses. However, little evidence was found of a direct effect (ie,…	The univariable mendelian randomisation analyses capture pleiotropic effects of the single nucleotide polymorphisms through the other time point as well as, for childhood body size, the effect mediated by adult body size. Survival bias can distort findings from mendelian randomisation analyses, as discussed in a recent study. Participants from the UK Biobank could have also contributed to the lar…	The findings suggest that the positive association between body size in childhood and risk of coronary artery disease and type 2 diabetes in adulthood can be attributed to individuals remaining large into later life. However, having a smaller body size during childhood might increase the risk of breast cancer regardless of body size in adulthood, with timing of puberty also putatively playing a r…
5	Mendelian randomization study of maternal influences on birthweight and future cardiometabolic risk in the HUNT cohort	Gunn-Helen Moen	2020	To investigate whether there is evidence for a causal effect of the intrauterine environment (proxied by maternal SNPs that influence offspring birthweight) on offspring cardiometabolic risk factors in genotyped mother–offspring pairs. To investigate whether maternal genotypes associated with lower offspring birthweight are also associated with later life offspring cardiometabolic risk factors, a…	Authors implement a computationally efficient genetic linear mixed model that enables the investigation of causal questions relevant to the specific DOHaD mechanism while also simultaneously accounts for the non-independence between siblings and the considerable cryptic relatedness.	Cryptic relatedness is a problem for genetic studies of large population-based cohorts like HUNT. Whilst point estimates from genetic association analyses will often be unbiased in the presence of cryptic relatedness, standard errors can be too small, meaning that statistical tests of association may have inflated Type 1 error rates. Dropping one person from each pair of putatively related indivi…	NA	NA	NA	Three GRS were constructed: - one using all autosomal SNPs shown to have an effect on birthweight NSNP = 204 - one using SNPs shown to have a maternal effect NSNP = 71 (some of these SNPs also had a fetal effect on birthweight) - one using SNPs that only had a significant maternal effect NSNP = 31	Birthweight	0	HUNT	26,057 mother–offspring pairs and 19,792 father–offspring pairs	BMI, systolic blood pressure (SBP), diastolic blood pressure (DBP), non-fasting glucose (Glucose), total cholesterol, high density lipoprotein (HDL) cholesterol, low densitylipoprotein (LDL) cholesterol, and triglycerides	40	HUNT	NA	Authors found that maternal GRSs were strongly associated with increased offspring birthweight after conditioning on offpsring GRS. Offspring GRS was related to offspring birthweight but this relationship attenuated after controlling for maternal GRS. Authors find little evidence for a maternal (or paternal) genetic effect of birthweight associated variants on offspring cardiometabolic risk facto…	Authors assume that the maternal SNPs that affect offspring birthweight do so via fetal growth which is important as it may not be detal growth/birthweight itself that is relevant for the validity of DOHaD. Authors highlight that MR typically tests smal changes in an exposure, while it may be that DOHaD mechanisms are important in the genesis of cardiometabolic risk, but only in the case of sever…	Results suggest that the maternal intrauterine environment, as proxied by maternal SNPs that influence offspring birthweight, is unlikely to be a major determinant of adverse cardiometabolic outcomes in population based samples of individuals. Authors state thay they have used an MR paradigm to provide evidence for or against the existence of DOHaD mechanisms that are related to fetal growth and …
6	Proxy gene-by-environment Mendelian randomization study confirms a causal effect of maternal smoking on offspring birthweight, but little evidence of long-term influences on offspring health	Qian Yang	2020	To demonstrate how an analogous approach to testing transgenerational associations using available traits as proxies for unmeasured traits of interest can be used within a gene-by-environment MR framework to test maternal-offspring effects when maternal genotype is not available, using offspring genotype as a proxy for the maternal genotype.	A proxy gene-by-environment approach was applied, where participants’ (G1) genotype was used as a proxy for their mothers’ (G0) genotype. To assess whether G1 rs16969968 affects G1 birthweight via G0 smoking in pregnancy, authors stratified the G1 sample by G0 smoking status during pregnancy, and then tested the associations of rs16969968 (maternal smoking heaviness) with birthweight in each stra…	NA	Authors performed two simulations to compare statistical power of proxy G×E MR to that of G×E MR (where maternal [G0] genotype is available). Simulation A was for offspring (G1) early life outcomes (e.g. birthweight) that should not be affected by G1 smoking. Simulation B was for G1 later life outcomes (e.g. adulthood body mass index [BMI]) that would be affected by G1 smoking.	Different total sample sizes were used (i.e. 100 000, 500 000, 1 000 000 and 5 000 000).	NA	rs16969968 in CHRNA5	Maternal smoking	NA (maternal)	UK Biobank	289684	Asthma Systolic blood pressure Age at menarche Educational attainment Birth weight Depression/Anxiety Grandchild's Birth weight	NR	UK Biobank	NA	Each additional smoking-increasing allele in offspring (G1) was associated with a 0.018 [95% confidence interval (CI): -0.026, -0.009] kg lower G1 birthweight in maternal (G0) smoking stratum, but no meaningful effect (-0.002 kg; 95% CI: -0.008, 0.003) in maternal non-smoking stratum (interaction P-value = 0.004). The differences in associations of rs16969968 with grandchild’s (G2) birthweight be…	The proxy G × E MR used offspring genotype as a proxy for maternal genotype, and offspring rs16969968 contains 50% information from fathers. This may reduce statistical power to detect interactions between smoking status strata. Study might be vulnerable to collider bias. rs16969968 predicts life course smoking heaviness and not just in pregnancy. Women who smoked in pregnancy will also smoke out…	This study demonstrated how offspring genotype can be used to proxy for the mother’s genotype in gene-by-environment MR. Authors confirmed the causal effect of maternal (G0) smoking on offspring (G1) birthweight, but found little evidence of an effect on G1 longer-term health outcomes. For grandchild’s (G2) birthweight, the effect of grandmother’s (G0) smoking heaviness in pregnancy may be modula…
7	Instrumental variable estimation for a time-varying treatment and a time-to-event outcome via structural nested cumulative failure time models	Joy Shi	2021	To present a novel application of g-estimation of structural nested cumulative failure models (SNCFTMs), which can accommodate multiple measures of a time-varying treatment when modelling a failure time outcome in an IV analysis.	A g-estimation of structural nested cumulative failure model was used to model the ratio of two conditional mean counterfactual outcomes at time k under two treatment strategies which differ only at an earlier time m. These models can be extended to accommodate inverse probability of censoring weights, and can be applied to case-control data. Authors also describe how the g-estimates of the struc…	Given the width of the confidence intervals, authors made three simplifications in their analysis. First, they assumed that IV condition held in the presence of selection over the duration of follow-up and selection into the analytical sample. Second, they only considered one-dimensional parameter models. Multi-dimensional parameter models may include product terms between baseline covariates L0 …	Authors simulated the following, (i) a time-fixed treatment A0, a time-fixed outcome Y1 and a time-fixed confounder L0, (ii) a time-fixed treatment A0, a time-varying outcome Y1, Y2 (where Yk is an indicator for having developed the event by time k) and a time-fixed confounder L0, and (iii) a time-varying treatment A0, A1, a time-varying outcome Y1, Y2 and a time-varying confounder L0, L1.	25000	No loss to follow-up, all variables binary	A constructed weighted allele score of 23 single nucleotide polymorphisms (SNPs) that had a genome-wide significant association with alcohol intake and that did not have a genome-wide significant association for age of initiation of regular smoking, ever smoking, cigarettes per day, or smoking cessation.	The two (static) strategies to be compared would be (1) “never drink”, or (2) “always ½ drink per day, unless an absolute contraindication for moderate alcohol consumption arises” over 28 years. Authors considered a standard drink to contain 14 g of ethanol.	45-72	Nurses’ Health Study (NHS)	6462	Incident endometrial cancer	45-72	Nurses’ Health Study (NHS)	219 cases	The simulations found that estimates from structural nested cumulative failure models which used an IV approach were similar to those obtained from structural nested cumulative failure models which adjusted for confounders, and similar to those obtained from the g-formula approach when the outcome was rare. In our data application, the cumulative risk of endometrial cancer from age 45 to age 72 u…	If the rare failure assumption does not hold, estimates may be invalid. The large variability of the estimate shows that informative MR analyses will require sample sizes much larger than in this paper	Simulations confirm the validity of the proposed method and the data analysis indicates that these MR analyses require very large sample sizes. Larger databases are becoming increasingly available as genetic biobanks, such as the Million Veterans Program and the UK Biobank, continue to collect detailed longitudinal data on non-genetic exposures and health outcomes. This work provides a basis for …
8	Elucidating the role of maternal environmental exposures on offspring health and disease using two-sample Mendelian randomization	Dave Evans	2021	To describe a statistical method based on structural equation modelling that has recently been developed by the authors to partition genetic effects on offspring phenotypes into maternal and offspring components. Authors discuss how this partitioning could be used to facilitate large-scale two-sample MR studies of maternal exposures and offspring outcomes in different samples of individuals, maxi…	Authors describe a new statistical model that they have created which can be used to estimate the effect of maternal genotypes on offspring outcomes conditional on offspring genotype, using both individual-level and summary-results data, even when the extent of sample overlap is unknown. Authors developed a statistical model based on the mathematical technique of structural equation modelling, al…	Authors envisage that the major challenge in implementing the ideas outlined will be practical rather than technical. With some notable exceptions, most large-scale international genetics consortia have involved GWAS of individuals’ own genotype and phenotype. In general, these efforts have been extraordinarily successful and responsible for the robust identification of thousands of genetic loci …	NA	NA	NA	403 SNPs identified in a recent GWAS meta-analysis of type 2 diabetes	Maternal and offspring susceptibility to type 2 diabetes	NA (maternal)	UK Biobank	NA	Offspring birthweight	0	UK Biobank	N = 234 154 individuals reporting their own birthweight and N = 210 423 mothers reporting their offspring’s birthweight	Authors describe how the estimates obtained from their method can subsequently be used in large-scale two-sample Mendelian randomization studies to investigate the causal effect of maternal environmental exposures on offspring outcomes. This includes studies that aim to assess the causal effect of in utero exposures related to fetal growth restriction on future risk of disease in offspring. Autho…	A major practical challenge in detecting/demonstrating maternal genetic effects is the paucity of large-scale cohorts with genome-wide maternal genotypes and offspring phenotypes. One way of facilitating the discovery of maternal genetics effects would be for researchers to publish complete summary GWAS results of maternal genotypes and offspring phenotypes, conditional upon offspring genotype, o…	Statistical methods now exist for estimating maternal genetic effects on offspring phenotypes. The estimates obtained in these studies can subsequently be used in large-scale two-sample MR studies to investigate the causal effect of maternal environmental exposures on offspring outcomes. This includes studies that aim to assess the causal effect of in utero exposures influencing fetal growth rest…
9	A cautionary note on using Mendelian randomization to examine the Barker hypothesis and Developmental Origins of Health and Disease (DOHaD)	Shannon D'Urso	2021	To indicate caution against using traditional MR analyses, which do not take into account the relationship between maternal and offspring genotypes, to assess the validity of the Barker hypothesis, as results are biased in favor of a causal relationship. In contrast, authors recommend the conditional analysis framework utilizing maternal and offspring genotypes as a valid test of not only the Bar…	Authors used simulations to assess the validity of previous MR studies investigating the observational association between low birth weight (BW) and increased risk of cardiometabolic outcomes, and to determine whether a better formulated model can be used in this context. Genetic and phenotypic data were simulated under a model of no direct causal effect of offspring BW on cardiometabolic outcome…	The procedure employed requires estimates of the association between maternal SNPs, conditional on offspring genotypes at the same loci, and offspring cardiometabolic phenotype. While conditional estimates can be obtained using genotyped mother–offspring pairs, there is a paucity of cohorts around the world with such information available, particularly where the offspring are old enough to have d…	Authors simulated data where the correlation between offspring BW and future cardiometabolic traits was generated by a combination of genetic pleiotropy (i.e. the genetic variants in the offspring had direct effects on offspring cardiometabolic outcomes not through BW) and maternal and offspring genetic effects on BW. They did not include a direct causal path between maternal genotypes and offspr…	50000 mother–offspring pairs	Allele frequencies were drawn from a uniform distribution between 0.1 and 0.9, and for each replicate, authors sampled maternal (G m ) and paternal dosages at each locus (0, 1, or 2) assuming Hardy–Weinberg equilibrium. Authors simulated the transmission of genotypes to offspring assuming autosomal Mendelian inheritance. Authors assume that there are no effects of maternal genotypes on the offspr…	NA	N	NA	NA	NA	NA	NA	NA	NA	Under both scenarios, WAS-MR, IVW-MR, WM-MR, and MR-Egger regression produced nonzero estimates of the mean causal effect and inflated type 1 error rates. In contrast, the mean effects from the conditional analyses were centered on zero (i.e. no causal effect) and had appropriate type 1 error rates. In other words, all “standard” MR methods, which didn’t take into account the relationship between…	Conditional analyses are unpowered due to lack of cohorts with mother-offspring genotype data, especially those with offspring old enough to develop cardiometabolic conditions.	Authors caution against using traditional MR analyses, which do not take into account the relationship between maternal and offspring genotypes, to assess the validity of the Barker hypothesis, as results are biased in favor of a causal relationship. In contrast, we recommend the aforementioned conditional analysis framework utilizing maternal and offspring genotypes as a valid test of not only t…
10	Age-varying genetic associations and implications for bias in Mendelian randomization	Jeremy Labrecque	2021	To examine the age-varying association between genetic variants often used in MR studies and the exposures for which they are proposed instruments in the UK Biobank. Authors will then estimate the possible bias in conventional MR estimates due to the age-varying associations observed. To do this, authors will use the observed relationships while simulating an outcome with a known relationship to …	Previous work has shown that when the relationship between the genetic variant and the exposure varies with age, the conventional MR estimate can be a biased estimate of the lifetime average effect. To obtain an unbiased lifetime effect with conventional MR methods, further assumptions are needed about either the variant-exposure association or exposure-outcome relationships. For four exposures (…	Bias tended to increase with the length of the exposure window. Shorter exposure windows give the relationship between genetic variant and the exposure less time to vary. This suggests that when studying exposures that only have short term effects on the outcome, the bias due to age-varying genetic associations is likely to be small. However, one of the purported benefits of MR is the ability to …	Authors used plasmode simulation to estimate how age-varying effects could potentially bias MR estimates. A plasmode simulation uses an observed data set but simulates one or more variables with the goal of controlling or setting important parameters. Authors used UK Biobank data for the genetic variant, exposure and principal components but a simulated outcome for which the true lifetime average…	NA	Authors note that to obtain an unbiased lifetime effect with conventional MR methods, further assumptions are needed about either the variant-exposure association or exposure-outcome relationships. For example, if the variant-exposure association at the time the exposure is measured is equal to the variant-exposure association during the exposure window (i.e., the time period during which the exp…	Authors selected genetic variants that appeared in at least five MR studies over the past 10 years. For BMI, and LDL cholesterol, a larger number of genetic variants are typically used in MR studies. Authors chose the ten genetic variants with the lowest p-values from the most recent genome-wide association study of each. They also generated a polygenic risk score for BMI and LDL cholesterol usin…	Two genetically distal (BMI, alcohol consumption) exposures and two genetically proximal (CRP, LDL) exppsures, to examine a variety of exposure types.	Exposure windows of different lengths (5, 10, 25 years) and shapes (linear and Gaussian) were used. 40-65 years.	UK Biobank	355,655 BMI: 354,500, Alcohol: 250,736, C-reactive protein: 338,337, LDL cholesterol: 338,436.	NA	NA	NA	NA	For most genetic variants, there was evidence of a change in genetic association by age. For each exposure, the trajectory followed by each allele is roughly similar but the per-allele effect changes with age. For BMI and LDL cholesterol, the per allele effect shows an important decrease from age 40 to 70. The per-allele effect for alcohol consumption is relatively stable but with wide confidence…	The UKBB are cross-sectional in nature meaning we could not actually follow people longitudinally to determine unequivocally how genetic associations change with age. The UK Biobank had a very low participation rate. It is possible that if participation was differential by genetic variant, exposure and age, that selection bias could explain the change in association by age. If selection bias were…	If there is an important change in the genetic association over age, caution should be taken when interpreting MR estimates obtained via conventional MR approaches as they can suffer from bias due to this age-varying genetic association. When access to the data set is not possible (e.g. two sample MR) or there is not sufficient variation in age, quantifying bias from age-varying genetic associati…
11	Interpretation of Mendelian randomization using a single measure of an exposure that varies over time	Tim T Morris	2022	To clarify the causal quantities that are estimated by MR when applied to time-varying exposures with time-varying genetic effects, and how they should be interpreted.	Authors derive two estimands of interest: i. the total effect of a one-unit change in an exposure Xk (i.e. exposure X measured at a specific timepoint tk) on an outcome Y (βTk). Authors define βTk to be the total effect of Xk on an outcome Y, i.e., the change in Y from increasing Xk by one unit. This includes the direct effect of Xk on Y, and the indirect effect via the effect of Xk on subsequent…	Total effects estimated using linear regression were biased even where unobserved confounding from U was absent. This is due to confounding by the liability L that underlies the repeat measures of exposure	Authors simulated a time-varying exposure (Xk) at two measurement occasions k (k=0,1), an outcome measured once (Y), and a time-invariant confounder (U) of exposure and outcome variables. Random measurement error was simulated for all variables except the genetic instrument. Base parameters were set as follows: γ2: 0.5; γ3: 0.5; γ4: 0.4; γ5: 0.3; and γ6: 0.4. All associations with the unobserved …	10000	Minor allele frequency set to 0.2 and genotype drawn from this with a binomial distribution	SNP rs9939609 located in the fat mass and obesity-associated gene (FTO)	BMI	2-53 (11 occasions)	1958 National Survey of Health and Development British cohort	2479	Systolic blood pressure	57.6 (SD: 13.49)	Danish individuals in the Copenhagen General Population Study	37027	Simulations demonstrated that the Wald Ratio MR estimator correctly recovers the causal liability effect in all scenarios, even where time-varying genetic associations existed (γ2 and γ3 differ). Estimates of the liability effects of X0 on Y and X1 on Y differed because MR is estimating the effect of L on Y rather than the effect of Xk itself. MR estimates the causal effect of the underlying liab…	Lack of ability to determine causal effects at specific timepoints. Since the liability is unobserved, its effect must be estimated via measured exposures. it is not possible to draw inferences on the timing of causal effects because it is the effect of the liability that is being estimated, not the manifestation of the exposure at a specific time. With one liability for an exposure, a cumulative…	MR can be used to estimate the effects of the lifetime trajectory of exposure on outcome, regardless of time varying genetic effects and reverse causation or feedback effects through earlier measures of Y. If the exposure never effects the outome, the MR estimate will be 0. If the exposure effects the outcome at any timepoint throughout life, then the estimate will be non-0. The study results hav…
12	Mendelian Randomization With Repeated Measures of a Time-varying Exposure: An Application of Structural Mean Models	Joy Shi	2022	To propose methods to incorporate time-varying exposures in MR analyses based on g-estimation of structural mean models, and demonstrate its application by estimating the period effect of alcohol intake, high-density lipoprotein cholesterol and low-density lipoprotein cholesterol on intermediate coronary heart disease out_x0002_comes using data from the Framingham Heart Study. Authors highlight t…	Authors use extensions of IV methods based on g-estimation of structural mean models (SMMs), which overcome the limitations of classical IV methods for time-varying exposures. As an illustration, authors apply g-estimation of SMMs to MR analyses that compare markers of coronary heart disease (CHD) under sustained interventions on alcohol intake, low-density lipoprotein (LDL) cholesterol, and high…	The first challenge is defining the period of interet. A well-formulated research question should target a specific and, hopefully, clinically relevant time period for the effect of the exposure on the outcome. However, available data for the types of MR analyses that can be conducted may not be fully compatible with the target research question—for example, we may not have sufficient measures of…	In all simulations, authors consider data-generating models with three relevant exposure time points and assess under which conditions they can identify the causal effect of interest.	NA	NA	To minimize potential pleiotropic effects of SNPs identified for alcohol intake, authors excluded 130 variants that were also genome-wide significant for age of initiation of regular smoking, ever smoking, cigarettes per day and smoking cessation, which left 26 candidate SNPs for our analysis. For blood lipids, 50 of 60 genome-wide significant SNPs for HDL cholesterol and 25 of 30 genome-wide sig…	Alcahol intake and blood lipids at baseline (or examination 1), and at the next follow-up examination completed 6 years after baseline (or examination 2).	At baseline mean age: 40.3 (Range 19-72)	Framingham Heart Study. Participants were genotyped through an NHLBI funded SNP Health Association resource project using the Affymetrix GeneChip Human Mapping 500K Array and 50K Human Gene Focused Panel.	2,938 participants for alcohol intake related analyses and 2,920 participants for blood lipids-related analyses	C-reactive protein (CRP), gamma-glutamyl transfer_x0002_ase (GGT), and ankle-brachial index (ABI).	NA	Framingham Heart Study. Participants were genotyped through an NHLBI funded SNP Health Association resource project using the Affymetrix GeneChip Human Mapping 500K Array and 50K Human Gene Focused Panel.	NA	The choice of model had little impact on both the point estimate and its 95% confidence interval. The range of effect values that were very compatible with our data (as mea_x0002_sured by the 95% confidence intervals) was wider for alco_x0002_hol than for HDL and LDL cholesterol, which was expected because the proposed instrument–exposure association was weaker for alcohol than for HDL and LDL ch…	Due to wide variations in age at first visit and short duration of follow-up, authors were limited to using time since enrollment in the study as the time scale, which implies the added assumption that the period effect is homogeneous across age. The plausibility of this assumption is not only specific to the exposure–outcome relationship of interest, but also depends on the variability in age. T…	Authors present an application of SMMs to estimate the effect of a time-varying exposure on an outcome using MR with repeated exposure measurements. Given the increasing popularity of MR as a method for answering causal questions, as well as increasing availability of longitudinal data in genetic studies, this work provides a basis for consid_x0002_ering repeated measures of time-varying exposure…
13	Estimation of causal effects of a time-varying exposure at multiple time points through multivariable mendelian randomization	Eleanor Sanderson	2022	To explore the use of multivariable Mendelian randomization (MVMR) to estimate the causal effect of a single exposure measured at different time points in an individual’s lifetime on an outcome measured at a single fixed point in time.	Authors consider a model where genetic variants are associated with an unmeasured genetic liability for the exposure of interest which in turn affects the observed value of the trait. MVMR can be used to estimate the genetically predicted effect of the exposure during each period, given the genetically predicted effect of the exposure at all of the other time points included in the estimation. MV…	All IV estimation requires additional assumptions for interpretation of the point estimates obtained as causal effects. Firstly, all of the MR and MVMR methods implemented in this study assume that the causal effects of the exposure(s) on the outcome are linear and, for MVMR, that there are no interactions between the effects of the exposures. Secondly, a ‘point-identifying’ assumption is require…	In each simulation authors included 150 SNPs, 2 measures of the continuous exposures and a single continuous outcome. Unobserved confounding was modelled as two continuous variables that affected the earlier exposure measurement and the outcome or the later exposure measurement and the outcome and were excluded from the estimation. These confounders were highly correlated (rho = 0.8). The data si…	150000	MVMR estimation relies on three assumptions for estimating the presence or absence of a causal effect of each exposure on the outcome. These assumptions mirror the standard assumptions required for IV estimation and are that; 1. each exposure is robustly predicted by the genetic variants conditional on the other exposures included in the estimation, 2. there is no confounding of the genetic varia…	295 and 557 independent associations were detected with early life and adult body size, respectively, based on conventional genome-wide corrections	Body size	Early life mean age: 10, adult mean age: 56.5	UK Biobank	463005	Smoking behaviour - smoking initiation, smoking cessation and number of cigarettes	The mean age for smoking initiation - 17.5 years. Outcome ages is not clear for the other smoking behaviours	National Longitudinal Study of Adolescent to Adult Health and the Health and Retirement Study Data extracted from Liu et al. 2019 - ~30 studies for each trait.	Number of cigarettes - 142,210 Smoking cessation - 143,851 Smoking initiation - 249,171	MR estimates showed a strong total effect of body size in childhood and adulthood on all of the smoking outcomes (total effect of a category increase in childhood body size on number of cigarettes per day = 0.13, 95% CI=0.07 to 0.18, P=2.11×10−6, for adult body size: 0.25, 95% CI=0.20 to 0.30, P=3.54×10−26). However, in the MVMR no effect of early life body size on number of cigarettes per day wa…	Authors have not explored the potential for biases that often arise in MR and MVMR studies in the results presented here, such as biases due to pleiotropy or collider bias.These results should therefore be taken as an illustration of the application and interpretation of the methods discussed.	Causal effects at different time periods can be estimated through MVMR when the association between the genetic variants used as instruments and the exposure measured at those time periods varies, however this estimation will not necessarily identify exact time periods over which an exposure has the most effect on the outcome. Authors illustrate the method through estimation of the causal effects…
