## Supplementary Table 2 for "A systematic literature review of methodological approaches, challenges, and opportunities in the application of Mendelian randomisation to lifecourse epidemiology"

### Sheet: Data extraction
Table 2. A summary of applied Mendelian randomisation studies presenting results of a lifecourse analysis
Study number	First author	Title	Generation (one or two)	Exposure	Exposure age(s) in years unless specified	Exposure life stage	Outcome	Outcome age(s) in years unless specified	Outcome life stage
1	Allard, C	Mendelian randomization supports causality between maternal hyperglycemia and epigenetic regulation of leptin gene in newborns	Two	Maternal hyperglycemia	28 (4)	Parental	Leptin	Gestational age at delivery median [Q1;Q3]: 39.5 [38.5;40.3] days	Newborn
2	Alwan, N	Exploring the relationship between maternal iron status and offspring's blood pressure and adiposity: a Mendelian randomization study	Two	Maternal iron levels	35–69	Parental	Blood pressure (systolic blood pressure, diastolic blood pressure)	NR	Newborn
							Waist circumference	NR	Newborn
							Body mass index	NR	Newborn
3	Arafat, S	Fetal Origins of Mental Disorders? An Answer Based on Mendelian Randomization	One	Birth weight	NR	Birth	Major depressive disorder	NR	Adulthood
							Schizophrenia	NR	Adulthood
							ADHD	NR	Adulthood
4	Au Yeung, S	A life course approach to elucidate the role of adiposity in asthma risk: evidence from a Mendelian randomisation study	One	Body mass index	2-10	Childhood	Asthma	NR	Adulthood
				Obesity	<18	Childhood	Asthma	NR	Adulthood
				Body mass index		Adulthood	Asthma	NR	Adulthood
5	Bédard, A	Maternal iron status during pregnancy and respiratory and atopic outcomes in the offspring: a Mendelian randomisation study	Two	Maternal iron levels	NR	Parental	Atopy	7	Childhood
				Serum iron	NR	Parental	Asthma	7.5	Childhood
				Serum iron	NR	Parental	FEV1	8.5	Childhood
				Serum iron	NR	Parental	FVC	8.5	Childhood
				Serum iron	NR	Parental	FEF25-75	8.5	Childhood
				Ferritin	NR	Parental	Atopy	7	Childhood
				Ferritin	NR	Parental	Asthma	7.5	Childhood
				Ferritin	NR	Parental	FEV1	8.5	Childhood
				Ferritin	NR	Parental	FVC	8.5	Childhood
				Ferritin	NR	Parental	FEF25-75	8.5	Childhood
				Transferrin	NR	Parental	Atopy	7	Childhood
				Transferrin	NR	Parental	Asthma	7.5	Childhood
				Transferrin	NR	Parental	FEV1	8.5	Childhood
				Transferrin	NR	Parental	FVC	8.5	Childhood
				Transferrin	NR	Parental	FEF25-75	8.5	Childhood
				Transferrin saturation	NR	Parental	Atopy	7	Childhood
				Transferrin saturation	NR	Parental	Asthma	7.5	Childhood
				Transferrin saturation	NR	Parental	FEV1	8.5	Childhood
				Transferrin saturation	NR	Parental	FVC	8.5	Childhood
				Transferrin saturation	NR	Parental	FEF25-75	8.5	Childhood
6	Belbasis, L	Early-Life Factors and Risk of Multiple Sclerosis: An MR-EWAS	One	Age at menarche	12.77 (1.66)	Adolescence	Multiple Sclerosis	55.36 (7.50)	Adulthood
				Body mass index	10	Childhood	Multiple Sclerosis	55.36 (7.50)	Adulthood
				Ease of tanning	55.36 (7.50)	Adulthood	Multiple Sclerosis	55.36 (7.50)	Adulthood
7	Bell, J	Influence of puberty timing on adiposity and cardiometabolic traits: A Mendelian randomisation study	One	Age at menarche	12.37 (1.12)	Adolescence	Body mass index	18	Adulthood
8	Bernard, J	Long-chain polyunsaturated fatty acids, gestation duration, and birth size: A Mendelian randomization study using fatty acid desaturase variants	Two	Long-chain polyunsaturated fatty acids	NR (26-28 weeks’ gestation)	Parental	Birth size	NR	Newborn
9	Bond, T	Exploring the causal effect of maternal pregnancy adiposity on offspring adiposity: Mendelian randomisation using polygenic risk scores	Two	Maternal adiposity	ALSPAC: a mean gestational age of 24.7 weeks [SD 6.3]) or postnatally for 11.2% of mothers (at a mean of 22.0 weeks after birth [SD 6.7], BiB: (26–28 weeks gestation)	Parental	Adiposity (Birth weight and body mass index	1,4,10,15	Newborn, childhood, adolescence
10	Bonilla, C	Maternal and offspring fasting glucose and type 2 diabetes-associated genetic variants and cognitive function at age 8: a Mendelian randomization study in the Avon Longitudinal Study of Parents and Children	Two	Maternal fasting glucose and type 2 diabetes	NR	Parental	Cognitive function	8	Childhood
			One	Fasting glucose and type 2 diabetes	NR	Birth	Cognitive function	8	Childhood
11	Bonilla, C	Vitamin B-12 status during pregnancy and child's IQ at age 8: a Mendelian randomization study in the Avon longitudinal study of parents and children	Two	Maternal vitamin B12	32 weeks of pregnancy	Parental	Cognitive function	8	Childhood
12	Brand, J	Associations of maternal quitting, reducing, and continuing smoking during pregnancy with longitudinal fetal growth: Findings from Mendelian randomization and parental negative control studies	Two	Maternal smoking	NR	Parental	Fetal growth (head circumference, femur length [FL], and abdominal circumference [AC])	12–16 to 40 weeks’ gestation	Newborn
13	Caramaschi, D	Exploring a causal role of DNA methylation in the relationship between maternal vitamin B12 during pregnancy and child's IQ at age 8, cognitive performance and educational attainment: a two-step Mendelian randomization study	Two	Maternal vitamin B12	NR	Parental	IQ score	8	Childhood
				Maternal vitamin B12	NR	Parental	Cognitive function	8	Childhood
				Maternal vitamin B12	NR	Parental	Educational attainment	8	Childhood
14	Caramaschi, D	Maternal smoking during pregnancy and autism: using causal inference methods in a birth cohort study	Two	Maternal smoking	NR (8, 18–32 weeks of gestation and just after birth)	Parental	Autism	6 months to 16 years	Childhood to Adolescence
				Maternal smoking	NR (8, 18–32 weeks of gestation and just after birth)	Parental	Autism	6 months to 16 years	Childhood to Adolescence
15	Chen, J	Dissecting maternal and fetal genetic effects underlying the associations between maternal phenotypes, birth outcomes, and adult phenotypes: A mendelian-randomization and haplotype-based genetic score analysis in 10,734 mother-infant pairs	Two	Maternal height	NR	Parental	Gestational duration	NR	Newborn
				Maternal body mass index	NR	Parental	Gestational duration	NR	Newborn
				Maternal systolic blood pressure	NR	Parental	Gestational duration	NR	Newborn
				Maternal diastolic blood pressure	NR	Parental	Gestational duration	NR	Newborn
				Maternal fasting plasma glucose	NR	Parental	Gestational duration	NR	Newborn
				Maternal height	NR	Parental	Birth weight	NR	Newborn
				Maternal body mass index	NR	Parental	Birth weight	NR	Newborn
				Maternal systolic blood pressure	NR	Parental	Birth weight	NR	Newborn
				Maternal diastolic blood pressure	NR	Parental	Birth weight	NR	Newborn
				Maternal fasting plasma glucose	NR	Parental	Birth weight	NR	Newborn
				Maternal height	NR	Parental	Birth length	NR	Newborn
				Maternal body mass index	NR	Parental	Birth length	NR	Newborn
				Maternal systolic blood pressure	NR	Parental	Birth length	NR	Newborn
				Maternal diastolic blood pressure	NR	Parental	Birth length	NR	Newborn
				Fasting plasma glucose	NR	Parental	Atrial fibrillation and flutter	NR	Newborn
16	Chen, W	Genetically predicted childhood obesity and adult atrial fibrillation: A mendelian randomization study	One	Obesity (Body mass index)	NR	Childhood	Atrial fibrillation and flutter	NR	Adulthood
17	Chen, Y	Life course body mass index through childhood and young adulthood and risks of asthma and pulmonary function impairment	One	Birth weight	NR	Birth	Asthma	12 and 17	Childhood to adulthood
				Body mass index	6-17	Childhood and young adulthood	Asthma	12 and 17	Childhood to adulthood
				Waist-to-hip ratio	9 to 11	Childhood to adolescence	Asthma	12 and 17	Childhood to adulthood
				Birth weight	NR	Birth	Pulmonary function impairment	12	Childhood
				Body mass index	6-17	Childhood and young adulthood	Pulmonary function impairment	12	Childhood
				Waist-to-hip ratio	9 to 11	Childhood to adolescence	Pulmonary function impairment	12	Childhood
18	Diemer, E	Application of the Instrumental Inequalities to a Mendelian Randomization Study With Multiple Proposed Instruments	Two	Maternal Vitamin D (25(OH)D )	18.1 and 24.9 weeks gestation	Parental	Psychiatric outcomes (ADHD symptoms at age 5)	NR	Childhood
19	Dong, S	Phenome-wide investigation of the causal associations between childhood BMI and adult trait outcomes: a two-sample Mendelian randomization study	One	Body mass index	2-10	Childhood	60 adult traits	NR	Adulthood
20	Esmeijer, K	Low Birth Weight and Kidney Function in Middle-Aged Men and Women: The Netherlands Epidemiology of Obesity Study	One	Birth weight	NR	Birth	Kidney Function	45 to 65	Adulthood
21	Fan, H	Birthweight, time-varying adiposity growth and early menarche in girls: A Mendelian randomisation and mediation analysis	One	Birth weight	NR	Birth	Early menarche	10.8	Childhood
				Body mass index	NR	Childhood	Early menarche	10.8	Childhood
22	Gan, Y	Maternal polycystic ovary syndrome and offspring birth weight: a Mendelian randomization study	Two	Maternal Polycystic Ovary Syndrome	NR	Parental	Birth weight	NR	Newborn
23	Geng, T	Maternal central obesity and birth size: a Mendelian randomization analysis	Two	Maternal central obesity (waist-to-hip ratio adjusted for body mass index, waist circumference adjusted from body mass index, hip circumferenceadjusted for body mass index)	NR	Parental	Birth size	NR	Newborn
24	Gill, D	Age at menarche and lung function: a Mendelian randomization study	One	Age at menarche	12.5 to 12.9	Childhood	Lung function	16 to 56.6	Adulthood
25	Hone, L	Age-specific effects of childhood Body Mass Index on multiple sclerosis risk	One	Body mass index	Birth to 8 years	Birth to childhood	Multiple Sclerosis	NR	Adulthood
26	Howe, L	Prenatal alcohol exposure and facial morphology in a UK cohort	Two	Prenatal alcohol exposure	18 and 32 weeks gestation	Parental	Facial morphology	15	Adolescence
27	Huang, T	Association of Birth Weight With Type 2 Diabetes and Glycemic Traits: A Mendelian Randomization Study	One	Birth weight	NR	Birth	Type 2 diabetes and glycemic traits	NR	Adulthood
28	Hughes, A. M	The causal effects of body mass index (BMI) on childhood symptoms of depression, anxiety disorder, and attention-deficit hyperactivity disorder: a within family Mendelian randomization study	One	Body mass index	8	Childhood	Depression, anxiety disorder, and attention-deficit hyperactivity disorde	8	Childhood
			Two	Maternal body mass index	NR	Parental	Depression, anxiety disorder, and attention-deficit hyperactivity disorde	8	Childhood
			Two	Paternal body mass index	NR	Parental	Depression, anxiety disorder, and attention-deficit hyperactivity disorde	8	Childhood
29	Humphriss, R	Prenatal alcohol exposure and childhood balance ability: findings from a UK birth cohort study	Two	Prenatal alcohol exposure	18 weeks gestation	Parental	Balance ability	10	Childhood
30	Hwang, L	Using a two-sample Mendelian randomization design to investigate a possible causal effect of maternal lipid concentrations on offspring birth weight	Two	Maternal lipid concentrations	NR	Parental	Birth weight	NR	Newborn
31	Jarvis, D	Mendelian randomisation analysis strongly implicates adiposity with risk of developing colorectal cancer	One	Birth weight	NR	Birth	Colorectal cancer	NR	Adulthood
	Jarvis, D			Obesity	NR	Childhood	Colorectal cancer	NR	Adulthood
				Body mass index	NR	Adulthood	Colorectal cancer	NR	Adulthood
				Waist-to-hip ratio	NR	Adulthood	Colorectal cancer	NR	Adulthood
32	Kar, S	The association between weight at birth and breast cancer risk revisited using Mendelian randomisation	One	Birth weight	NR	Birth	Breast cancer	NR	Adulthood
33	Karhunen, V	The link between attention deficit hyperactivity disorder (ADHD) symptoms and obesity-related traits: genetic and prenatal explanations	One	Adiposity traits (height, weight, and hip and waist circumference)	8 and 16	Childhood	ADHD	16	Adolescence
			Two	Maternal body mass index	NR	Parental	ADHD	16	Adolescence
34	Kirkbride, J	Prenatal nutrition, epigenetics and schizophrenia risk: can we test causal effects?	Two	Maternal nutrition	NR	Parental	Schizophrenia	NR	NR
35	Kjaergaard, A	Homocysteine and female fertility, pregnancy loss and offspring Birth weight: a two-sample Mendelian randomization study	Two	Homocysteine concentrations	45 to 65	Parental	Birth weight	NR	Newborn
36	Kupers, L	Meta-analysis of epigenome-wide association studies in neonates reveals widespread differential DNA methylation associated with birth weight	Two	DNA methylation	NR	Parental	Birth weight	NR	Newborn
37	Lawn, R	The effects of age at menarche and first sexual intercourse on reproductive and behavioural outcomes: A Mendelian randomization study	One	Age at menarche	NR	Adolescence	Age at first birth, age at last birth, reproductive period, number of children, childlessness, ever smoked, educational attainment in , age when left education, alcohol intake, risk taking and number of sexual partners	NR	Adulthood
				Age at menarche	NR	Adolescence		NR	Adulthood
				First sexual intercourse	NR	Adolescence		NR	Adulthood
				First sexual intercourse	NR	Adolescence		NR	Adulthood
38	Lee, H	Mendelian randomization analysis of the effect of maternal homocysteine during pregnancy, as represented by maternal MTHFR C677T genotype, on birth weight	Two	Maternal homocysteine	24 to 28 weeks’ gestation	Parental	Birth weight	NR	Newborn
39	Lewis, S	Maternal iron levels early in pregnancy are not associated with offspring IQ score at age 8, findings from a Mendelian randomization study	Two	Maternal iron levels	18 and 32 weeks	Parental	IQ score	8	Childhood
40	Li, D	Causal effects of life course adiposity on chronic kidney disease: a Mendelian randomization study	One	Body mass index	2-10	Childhood	Chronic kidney disease	NR	Adulthood
				Birth weight	NR	Birth	Chronic kidney disease	NR	Adulthood
				Body fat percent	NR	Adulthood	Chronic kidney disease	NR	Adulthood
				Waist-to-hip ratio	NR	Adulthood	Chronic kidney disease	NR	Adulthood
				Waist circumference	NR	Adulthood	Chronic kidney disease	NR	Adulthood
				Hip circumference	NR	Adulthood	Chronic kidney disease	NR	Adulthood
				Body mass index	NR	Adulthood	Chronic kidney disease	NR	Adulthood
41	Li, X	Life Course Adiposity and Alzheimer's Disease: A Mendelian Randomization Study	One	Body mass index	NR	Childhood	Alzheimer's disease	NR	Adulthood
				Birth weight	NR	Birth	Alzheimer's disease	NR	Adulthood
				Body fat percent	NR	Adulthood	Alzheimer's disease	NR	Adulthood
				Waist-to-hip ratio	NR	Adulthood	Alzheimer's disease	NR	Adulthood
				Waist circumference	NR	Adulthood	Alzheimer's disease	NR	Adulthood
				Body mass index	NR	Adulthood	Alzheimer's disease	NR	Adulthood
42	Lin, S	The Effect of Birth Weight on Academic Performance: Instrumental Variable Analysis	One	Birth weight	NR	Birth	Academic performance	NR	NR
43	Ly, A	Genetic liability to rheumatoid arthritis on autism and autistic traits: polygenic risk score and Mendelian randomization analyses	One	Genetic liability to juvenile idiopathic arthritis	NR	Birth	Genetic liability of autism spectrum disorder	NR	Childhood
			Two	Genetic liability of rheumatoid arthritis	NR	Parental	Genetic liability of autism spectrum disorder	NR	Childhood
44	Moen, G	Investigating the causal effect of maternal vitamin B12 and folate levels on offspring Birth weight	Two	Maternal serum vitamin B12 and folate levels	NR	Parental	Birth weight	NR	Newborn
45	Morales, E	Genome-wide DNA methylation study in human placenta identifies novel loci associated with maternal smoking during pregnancy.	Two	DNA methylation associated with maternal smoking	12 and 32 weeks of pregnancy	Parental	Birth weight	NR	Newborn
46	Orri, M	Contribution of birth weight to mental health, cognitive and socioeconomic outcomes: two-sample Mendelian randomisation	One	Birth weight	NR	Birth	ADHD	NR	Childhood
	Orri, M			Birth weight	NR	Birth	Autism	NR	Childhood
	Orri, M			Birth weight	NR	Birth	Bipolar disorder	NR	Adulthood
	Orri, M			Birth weight	NR	Birth	Major depressive disorder	NR	Adulthood
	Orri, M			Birth weight	NR	Birth	Obsessive-compulsive disorder	NR	Adulthood
	Orri, M			Birth weight	NR	Birth	Post-traumatic stress disorder (PTSD)	NR	Adulthood
	Orri, M			Birth weight	NR	Birth	Schizophrenia	NR	Adulthood
	Orri, M			Birth weight	NR	Birth	Suicide attempt	NR	Adulthood
	Orri, M			Birth weight	NR	Birth	Intelligence	NR	Adulthood
	Orri, M			Birth weight	NR	Birth	Educational attainment	NR	Adulthood
	Orri, M			Birth weight	NR	Birth	Household income	NR	Adulthood
	Orri, M			Birth weight	NR	Birth	Social deprivation	NR	Adulthood
47	Pehkonen, J	Birth weight and adult income: An examination of mediation through adult height and body mass	One	Birth weight	NR	Birth	Logarithm of the average annual wage & salary earnings over the 2001–2012 period	NR	Adulthood
48	Pehkonen, J	Birth weight, adult weight, and cardiovascular biomarkers: Evidence from the Cardiovascular Young Finns Study	One	Birth weight	NR	Birth	Triglycerides	34-49	Adulthood
				Body mass index	NR	Adulthood	LDL cholesterol	34-49	Adulthood
49	Pereira, R. D	The Interplay between Maternal Smoking and Genes in Offspring Birth Weight	Two	Maternal smoking	28.47 (4.66)	Parental	Birth weight	NR	Newborn
50	Plotnikov, D	Association between birth weight and refractive error in adulthood: a Mendelian randomisation study	One	Birth weight	NR	Birth	Refractive error	NR	Adulthood
51	Power, G	Age-specific effects of body size on fracture risk in later life: A lifecourse Mendelian randomization study	One	Body size	10	Childhood	Estimated bone mineral density	56.5	Adulthood
				Body size	10	Childhood	Bone fracture	56.5	Adulthood
				Body size	56.5	Adulthood	Estimated bone mineral density	56.5	Adulthood
				Body size	56.5	Adulthood	Bone fracture	56.5	Adulthood
52	Power, G	Mendelian Randomization Analyses Suggest Childhood Body Size Indirectly Influences End Points From Across the Cardiovascular Disease Spectrum Through Adult Body Size	One	Body size	10	Childhood	Atherosclerosis	56.5	Adulthood
				Body size	10	Childhood	Atrial fibrillation and flutter	56.5	Adulthood
				Body size	10	Childhood	Coronary artery disease	56.5	Adulthood
				Body size	10	Childhood	Heart failure	56.5	Adulthood
				Body size	10	Childhood	Hypertension	56.5	Adulthood
				Body size	10	Childhood	Myocardial infraction	56.5	Adulthood
				Body size	10	Childhood	Peripheral artery disease	56.5	Adulthood
				Body size	10	Childhood	Varicose veins	56.5	Adulthood
				Body size	10	Childhood	Pulmonary heart disease	56.5	Adulthood
				Body size	10	Childhood	Angina pectoris	56.5	Adulthood
				Body size	10	Childhood	Pulmonary embolism	56.5	Adulthood
				Body size	10	Childhood	Stroke	56.5	Adulthood
				Body size	56.5	Adulthood	Atherosclerosis	56.5	Adulthood
				Body size	56.5	Adulthood	Atrial fibrillation and flutter	56.5	Adulthood
				Body size	56.5	Adulthood	Coronary artery disease	56.5	Adulthood
				Body size	56.5	Adulthood	Heart failure	56.5	Adulthood
				Body size	56.5	Adulthood	Hypertension	56.5	Adulthood
				Body size	56.5	Adulthood	Myocardial infraction	56.5	Adulthood
				Body size	56.5	Adulthood	Peripheral artery disease	56.5	Adulthood
				Body size	56.5	Adulthood	Varicose veins	56.5	Adulthood
				Body size	56.5	Adulthood	Pulmonary heart disease	56.5	Adulthood
				Body size	56.5	Adulthood	Angina pectoris	56.5	Adulthood
				Body size	56.5	Adulthood	Pulmonary embolism	56.5	Adulthood
				Body size	56.5	Adulthood	Stroke	56.5	Adulthood
53	Probst-Hensch, N	Causal Effects of Body Mass Index on Airflow Obstruction and Forced Mid-Expiratory Flow: A Mendelian Randomization Study Taking Interactions and Age-Specific Instruments Into Consideration Toward a Life Course Perspective	One	Body mass index	NR	Childhood	The ratio of forced expiratory volume in 1 second (FEV1) to forced vital capacity (FVC)	18-60	Adulthood
54	Reed, Z	Assessing the causal role of adiposity on disordered eating in childhood, adolescence, and adulthood: a Mendelian randomization analysis	One	Body mass index	7	Childhood	Disordered eating patterns (Binge eating and overeating pattern, weight shape concerns and WCBs, Food restriction)	13	Adolescence
				Disordered eating patterns (Binge eating and overeating pattern, weight shape concerns and WCBs, Food restriction)	13	Adolescence	Body mass index	17	Adolescence
				Body mass index	NR	Adulthood	Disordered eating patterns (Anorexia nevrosa, Bulimia nevrosa)	NR	Adulthood
				Disordered eating patterns (Anorexia nevrosa, Bulimia nevrosa)	NR	Adulthood	Body mass index	NR	Adulthood
55	Richardson, T	Disentangling the direct and indirect effects of childhood adiposity on type 1 diabetes and immune-associated diseases: a multivariable Mendelian randomization study	One	Body size	10	Childhood	Type 1 diabetes	NR	Adulthood
				Body size	10	Childhood	Type 2 diabetes	NR	Adulthood
				Body size	10	Childhood	Asthma	NR	Mixure of childhood and adulthood participants
				Body size	10	Childhood	Eczema	NR	NR
				Body size	10	Childhood	Hypothyroidism	NR	NR
				Body size	10	Childhood	Crohn's disease	NR	NR
				Body size	10	Childhood	Atopic dermatitis	NR	NR
				Body size	10	Childhood	Inflammatory bowel disease	NR	NR
				Body size	10	Childhood	Rheumatoid arthitis	NR	Adulthood
				Body size	10	Childhood	Ulcerative colitis	NR	NR
56	Richardson, T	Evaluating the direct effects of childhood adiposity on adult systemic metabolism: A multivariable Mendelian randomization analysis	One	Body size	10	Childhood	123 circulating metabolites	23.9–61.3	Adulthood
57	Richmond, R	DNA methylation and BMI: Investigating identified methylation sites at HIF3A in a causal framework	Two	DNA methylation HIF3A	NR	Parental	Body mass index	NR	Adolescence
58	Richmond, R	Using Genetic Variation to Explore the Causal Effect of Maternal Pregnancy Adiposity on Future Offspring Adiposity: A Mendelian Randomisation Study	Two	Maternal body mass index	Antenatal (12 weeks gestation)	Parental	Adiposity (Body mass index and DXA-determined fat mass)	5 timepoints: mean ages: 9.8, 11.7, 13.8, 15.4, and 17.8	Childhood, Adolescence, Adulthood
59	Ritchie, S	Alcohol consumption and lifetime change in cognitive ability: a gene × environment interaction study	One	Alcohol consumption	69.53 (0.83)	Adulthood	Cognitive function	10.94 (0.28) & 69.53 (0.83)	Childhood to Adulthood
60	Shaheen, S	Prenatal alcohol exposure and childhood atopic disease: a Mendelian randomization approach	Two	Prenatal alcohol exposure	8 weeks of gestation to 2 months before birth	Parental	Asthma	7	Childhood
				Prenatal alcohol exposure	NR	Parental	Wheezing	7	Childhood
				Prenatal alcohol exposure	NR	Parental	Hay fever	7	Childhood
				Prenatal alcohol exposure	NR	Parental	Eczema	7	Childhood
				Prenatal alcohol exposure	NR	Parental	Atopy	7	Childhood
				Prenatal alcohol exposure	NR	Parental	Total IgE	7	Childhood
61	Taylor, A	Maternal smoking during pregnancy and offspring smoking initiation: assessing the role of intrauterine exposure	Two	Maternal smoking	18, 32 weeks of gestation and 8 weeks after birth	Parental	Smoking initiation	14, 15, 16	Adolescence
62	Taylor, K	The relationship of maternal gestational mass spectrometry-derived metabolites with offspring congenital heart disease: results from multivariable and Mendelian randomization analyses	Two	Maternal gestational mass spectrometry-derived metabolites	26 to 28 weeks of gestation	Parental	Congenital heart disease	Birth until age 25 years	Newborn to adulthood
63	Thompson, W	Higher maternal adiposity reduces offspring Birth weight if associated with a metabolically favourable profile	Two	Maternal body mass index	25.3-31.5	Parental	Birth weight	NR	Newborn
64	Thompson, W	Association of maternal circulating 25(OH)D and calcium with birth weight: A mendelian randomisation analysis	Two	Maternal Vitamin D (25(OH)D )	25.9(5.0) to 30.4(5.2)	Parental	Birth weight	NR	Newborn
				Maternal circulating calcium	25.9(5.0) to 30.4(5.2)	Parental	Birth weight	NR	Newborn
65	Tyrrell, J	Genetic Evidence for Causal Relationships Between Maternal Obesity-Related Traits and Birth Weight	Two	Maternal body mass index	26.1 (5.4) to 30.1(5.4)	Parental	Birth weight	NR	Newborn
				Maternal fasting glucose	26.1 (5.4) to 30.1(5.4)	Parental	Birth weight	NR	Newborn
				Maternal type 2 diabetes	26.1 (5.4) to 30.1(5.4)	Parental	Birth weight	NR	Newborn
				Maternal triglyceride level	26.1 (5.4) to 30.1(5.4)	Parental	Birth weight	NR	Newborn
				Maternal adiponectin	26.1 (5.4) to 30.1(5.4)	Parental	Birth weight	NR	Newborn
				Maternal HDL cholesterol	26.1 (5.4) to 30.1(5.4)	Parental	Birth weight	NR	Newborn
				Maternal systolic blood pressure	26.1 (5.4) to 30.1(5.4)	Parental	Birth weight	NR	Newborn
				Maternal Vitamin D (25(OH)D )	26.1 (5.4) to 30.1(5.4)	Parental	Birth weight	NR	Newborn
66	Wang, G	Investigating a Potential Causal Relationship Between Maternal Blood Pressure During Pregnancy and Future Offspring Cardiometabolic Health	Two	Maternal blood pressure (systolic blood pressure and diastolic blood pressure)	During pregnancy	Parental	Systolic blood pressure	NR	Newborn
				Maternal blood pressure (systolic blood pressure and diastolic blood pressure)	During pregnancy	Parental	Diastolic blood pressure	NR	Newborn
				Maternal blood pressure (systolic blood pressure and diastolic blood pressure)	During pregnancy	Parental	Body mass index	NR	Newborn
				Maternal blood pressure (systolic blood pressure and diastolic blood pressure)	During pregnancy	Parental	Lipid profile (ApoA [Apolipoprotein A], ApoB [Apolipoprotein B], total cholesterol, LDL-C [low-density lipoprotein cholesterol], Lp(a) [lipoprotein A], HDL-C [high-density lipoprotein cholesterol], and triglycerides)	NR	Newborn
				Maternal blood pressure (systolic blood pressure and diastolic blood pressure)	During pregnancy	Parental	Glycemic biomarkers (ie, nonfasting glucose, glycated hemoglobin, and IGF-1 [insulin-like growth factor 1])	NR	Newborn
				Maternal blood pressure (systolic blood pressure and diastolic blood pressure)	During pregnancy	Parental	C-reactive protein	NR	Newborn
				Maternal blood pressure (systolic blood pressure and diastolic blood pressure)	During pregnancy	Parental	Rrate	NR	Newborn
67	Wang, J	Age of puberty and Sleep duration: Observational and Mendelian randomization study	One	Pubertal age (Pubertal timing)	NR	Adolescence	Sleep duration	40-69	Adulthood
68	Wang, J	Sleep Duration and Adiposity in Children and Adults: Observational and Mendelian Randomization Studies	One	Sleep duration	57	Adulthood	Body mass index	NR	Childhood
				Sleep duration	57.3	Adulthood	Body mass index	NR	Adulthood
69	Wang, T	Low Birth weight and risk of type 2 diabetes: a Mendelian randomisation study	One	Birth weight	NR	Birth	Type 2 diabetes	50+	Adulthood
70	Wang, T	Birth Weight and Stroke in Adult Life: Genetic Correlation and Causal Inference With Genome-Wide Association Data Sets	One	Birth weight	NR	Birth	Stroke	NR	Adulthood
				Birth weight	NR	Birth	Ardioembolic stroke (CES),	NR	Adulthood
				Birth weight	NR	Birth	Large artery atherosclerotic stroke (LAS)	NR	Adulthood
				Birth weight	NR	Birth	Small vessel stroke (SVS)	NR	Adulthood
71	Wei, Y	Birth weight, BMI in adulthood and latent autoimmune diabetes in adults: A Mendelian randomization study	One	Birth weight	NR	Birth	Latent autoimmune diabetes	NR	Adulthood
				Body mass index	NR	Adulthood	Latent autoimmune diabetes	NR	Adulthood
				Birth weight	NR	Birth	Type 2 diabetes	NR	Adulthood
				Body mass index	NR	Adulthood	Type 2 diabetes	NR	Adulthood
72	Wiklund, P	DNA methylation links prenatal smoking exposure to later life health outcomes in offspring	Two	Maternal smoking	16 to 48	Parental	406 health outcomes	NR	Adulthood
73	Yajnik, C	Maternal homocysteine in pregnancy and offspring Birth weight: epidemiological associations and Mendelian randomization analysis	Two	Maternal homocysteine	18 ± 2 and 28 ± 2 weeks of gestation, 30 ± 2 weeks of gestation	Parental	Birth weight	NR	Newborn
74	Yan, Y	Pediatric and adult obesity concerns in female health: a Mendelian randomization study	One	Body mass index	NR	Childhood	Cervical cancer	27-73	Adulthood
				Body mass index	NR	Childhood	Endometrial cancer	27-73	Adulthood
				Body mass index	NR	Childhood	Ovarian cancer	27-73	Adulthood
				Body mass index	NR	Childhood	Endometriosis	27-73	Adulthood
				Body mass index	NR	Childhood	Polycystic ovary syndrome (PCOS)	27-73	Adulthood
				Body mass index	NR	Adulthood	Cervical cancer	27-73	Adulthood
				Body mass index	NR	Adulthood	Endometrial cancer	27-73	Adulthood
				Body mass index	NR	Adulthood	Ovarian cancer	27-73	Adulthood
				Body mass index	NR	Adulthood	Endometriosis	27-73	Adulthood
				Body mass index	NR	Adulthood	Polycystic ovary syndrome (PCOS)	27-73	Adulthood
75	Ye, J	Identification of loci where DNA methylation potentially mediates genetic risk of type 1 diabetes	One	DNA methylation HLA	NR	Birth to adolescence	Type 1 diabetes	NR	Childhood
76	Yu, X	Birth weight is positively associated with adult osteoporosis risk: observational and Mendelian randomization studies	One	Birth weight	NR	Birth	Osteoporosis	56	Adulthood
77	Zanetti, D	Birth weight, Type 2 Diabetes Mellitus, and Cardiovascular Disease: Addressing the Barker Hypothesis With Mendelian Randomization	One	Birth weight	NR	Birth	Systolic blood pressure	58 (8.1)	Adulthood
				Birth weight	NR	Birth	Diastolic blood pressure	58 (8.1)	Adulthood
				Birth weight	NR	Birth	Coronary artery disease	58 (8.1)	Adulthood
				Birth weight	NR	Birth	Atrial fibrillation and flutter	58 (8.1)	Adulthood
				Birth weight	NR	Birth	Ischemic stroke	58 (8.1)	Adulthood
				Birth weight	NR	Birth	Body mass index	58 (8.1)	Adulthood
				Birth weight	NR	Birth	Waist-to-hip ratio	58 (8.1)	Adulthood
				Birth weight	NR	Birth	HDL cholesterol	58 (8.1)	Adulthood
				Birth weight	NR	Birth	LDL cholesterol	58 (8.1)	Adulthood
				Birth weight	NR	Birth	Triglyceride	58 (8.1)	Adulthood
				Birth weight	NR	Birth	Type 2 diabetes	58 (8.1)	Adulthood
				Birth weight	NR	Birth	Coronary artery disease	58 (8.1)	Adulthood
				Birth weight	NR	Birth	Atrial fibrillation and flutter	58 (8.1)	Adulthood
				Birth weight	NR	Birth	Triglycerides	58 (8.1)	Adulthood
				Birth weight	NR	Birth	2-hour glucose	58 (8.1)	Adulthood
				Birth weight	NR	Birth	Fasting glucose	58 (8.1)	Adulthood
				Birth weight	NR	Birth	Fasting insulin	58 (8.1)	Adulthood
78	Zeng, P	Birth weight is not causally associated with adult asthma: results from instrumental variable analyses	One	Birth weight	NR	Birth	Asthma	NR	Adulthood
79	Zeng, P	Causal Association Between Birth Weight and Adult Diseases: Evidence From a Mendelian Randomization Analysis	One	Birth weight	NR	Birth	Age-related macular degeneration	NR	Adulthood
				Birth weight	NR	Birth	Alzheimer's disease	NR	Adulthood
				Birth weight	NR	Birth	Parkinson's disease	NR	Adulthood
				Birth weight	NR	Birth	Chronic kidney disease	NR	Adulthood
				Birth weight	NR	Birth	Inflammatory bowel disease	NR	Adulthood
				Birth weight	NR	Birth	Crohn's disease	NR	Adulthood
				Birth weight	NR	Birth	Ulcerative colitis	NR	Adulthood
				Birth weight	NR	Birth	Primary biliary cirrhosis	NR	Adulthood
				Birth weight	NR	Birth	Celiac disease	NR	Adulthood
				Birth weight	NR	Birth	Systemic lupus erythematosus	NR	Adulthood
				Birth weight	NR	Birth	Primary sclerosing cholangitis	NR	Adulthood
				Birth weight	NR	Birth	Coronary artery disease and myocardial infarction	NR	Adulthood
				Birth weight	NR	Birth	Type 2 diabetes	NR	Adulthood
				Birth weight	NR	Birth	Type 1 diabetes	NR	Adulthood
				Birth weight	NR	Birth	Rheumatoid arthitis	NR	Adulthood
				Birth weight	NR	Birth	Hypertension	NR	Adulthood
				Birth weight	NR	Birth	Ischemic stroke	NR	Adulthood
				Birth weight	NR	Birth	Ankylosing spondylitis and multiple sclerosis	NR	Adulthood
				Birth weight	NR	Birth	Educational attainment	NR	Adulthood
				Birth weight	NR	Birth	Smoking behaviors (number of cugarettes smoked per day, age of smoking initiation, smoking cessation)	NR	Adulthood
				Birth weight	NR	Birth	Early growth	NR	Childhood
				Birth weight	NR	Birth	Lipid, glucaemic and harmonic traits	NR	Adulthood
				Birth weight	NR	Birth	Anthropometric traits	NR	Adulthood
				Birth weight	NR	Birth	Blood pressure	NR	Adulthood
80	Zhang, G	Assessing the Causal Relationship of Maternal Height on Birth Size and Gestational Age at Birth: A Mendelian Randomization Analysis	Two	Maternal height	NR	Parental	Gestational age at birth	10+-13weeks of gestation / 17-19 weeks of gestation, 22-37 weeks of gestation	Newborn
81	Zhang, L	Life Course Adiposity and Amyotrophic Lateral Sclerosis: A Mendelian Randomization Study	One	Birth weight	NR	Birth	Amyotrophic Lateral Sclerosis	NR	Adulthood
				Body mass index	2-10	Childhood	Amyotrophic Lateral Sclerosis	NR	Adulthood
				Body mass index	NR	Adulthood	Amyotrophic Lateral Sclerosis	NR	Adulthood
				Body fat percent	NR	Adulthood	Amyotrophic Lateral Sclerosis	NR	Adulthood
				Waist-to-hip ratio	NR	Adulthood	Amyotrophic Lateral Sclerosis	NR	Adulthood
82	Zhang, X	Does Maternal Normal Range Thyroid Function Play a Role in Offspring Birth Weight? Evidence From a Mendelian Randomization Analysis	Two	Maternal thyroid function (TSH, Ft4)	NR	Parental	Birth weight	NR	Newborn
83	Zheng, Y	Mendelian randomization analysis does not support causal associations of birth weight with hypertension risk and blood pressure in adulthood	One	Birth weight	NR	Birth	Hypertension	NR	Adulthood
				Birth weight	NR	Birth	Blood pressure (systolic blood pressure, diastolic blood pressure, pulse pressure)	NR	Adulthood
84	Zuccolo, L	Prenatal alcohol exposure and offspring cognition and school performance	Two	Prenatal alcohol exposure	18 weeks of gestation	Parental	Cognitive function	8	Childhood
